# Rare diseases load through the study of a regional population

**DOI:** 10.1101/2024.10.29.24316346

**Authors:** Élisa Michel, Claudia Moreau, Laurence Gagnon, Josianne Leblanc, Jessica Tardif, Lysanne Girard, Jean Mathieu, Cynthia Gagnon, Mathieu Desmeules, Jean-Denis Brisson, Luigi Bouchard, Simon L. Girard

**Affiliations:** Département des sciences fondamentales, Université du Québec à Chicoutimi, Saguenay, Québec, Canada; Centre Intersectoriel en Santé Durable (CISD), Université du Québec à Chicoutimi, Saguenay, Québec, Canada; Département clinique de médecine de laboratoire du Centre intégré universitaire de santé et services sociaux (CIUSSS) du Saguenay–Lac-St-Jean, Saguenay, Québec, Canada; Département de biochimie et de génomique fonctionnelle, Faculté de médecine et des sciences de la santé, Université de Sherbrooke, Saguenay, Québec, Canada; Groupe de recherche interdisciplinaire sur les maladies neuromusculaires (GRIMN), CIUSSS du Saguenay–Lac-Saint-Jean, Saguenay, Québec, Canada; Faculté de médecine et des sciences de la santé, Université de Sherbrooke, Saguenay, Québec, Canada; Centre de recherche et d’innovation du CIUSSS du Saguenay–Lac-St-Jean, Saguenay, Québec, Canada; Clinique de pédiatrie du Saguenay, Saguenay, Québec, Canada; Clinique des maladies neuromusculaires (CMNM), CIUSSS du Saguenay–Lac-St-Jean, Saguenay, Québec, Canada; Projet BALSAC, Université du Québec à Chicoutimi, Saguenay, Québec, Canada; Centre de recherche CERVO, Université Laval, Québec, Québec, Canada

## Abstract

Rare genetic diseases impact many people worldwide and are challenging to diagnose. In this study, we introduce a novel regional population cohort approach to identify pathogenic variants that occur more frequently within specific populations and are of clinical interest. We utilized a cohort from Quebec, including the Saguenay–Lac-Saint-Jean region, which is known for its founder effect and higher frequency of certain pathogenic variants. By analyzing both the frequency of these variants and their origin through shared identical-by-descent segments, we validated 38 variants previously reported as being more common due to the founder effect. Additionally, we identified 42 unreported founder variants in Quebec or the Saguenay–Lac-Saint-Jean, some with carrier rates estimates as high as 1/22. We also observed a greater deleterious mutational load for the studied variants in individuals from the Saguenay–Lac-Saint-Jean compared to other urban Quebec regions. These findings were brought to the clinic where 12 pathogenic variants were detected in patients, including 3 that are responsible for very severe diseases and could be considered for inclusion in a carrier test for the Saguenay–Lac-Saint-Jean population. This study highlights the potential underestimation of rare disease prevalence and presents a population-based approach that could aid clinicians in their diagnostic efforts and patients’ management.
