## Supplementary Table 2 for "Rare diseases load through the study of a regional population"

### Sheet: Variants_not_found
Nucleotide	Gene	Disease name (ClinVar ID)	Position GRCh38	Reason	References
Variants not found in this study
Deletion of exons 3–10	CTNS	Cystinosis (4445)	chr17:3600934-3658165del	Variant not found in our data	Laberge, 2005
c.397A>T	CTNS	Cystinosis (267307)	chr17:3655288:A:T		Laberge, 2005
c.1141A>G	FAH	Tyrosinemia type I (11872)	chr15:80181120:A:G		Scriver, 2001
c.1584_1585delinsG	SLC12A6	Agenesis of the corpus callosum with peripheral neuropathy (136175)	chr15:34250637-34250638delins		Bchetnia, 2021
c.7504C>T	SACS	Charlevoix-Saguenay spastic ataxia (5513)	chr13:23336372:C:T		Bchetnia, 2021
c.2000G>A	LDLR	Hypercholesterolemia, familial, 1 (3689)	chr19:11120382:G:A		Bchetnia, 2021
del 15kb	LDLR	Hypercholesterolemia, familial, 1 (3709)	chr19:11077742del		Bchetnia, 2021
c.1467C>G	LDLR	Hypercholesterolemia, familial, 1 (161270)	chr19:11113643:C:G		Bchetnia, 2021
c.682G>A	LDLR	Hypercholesterolemia, familial, 1 (3691)	chr19:11105588:G:A		Laberge, 2005
c.74C>T	KRT5	Epidermolysis bullosa simplex (14648)	chr12:52520223:C:T		Bchetnia, 2021
c.449T>C	KRT5	Epidermolysis bullosa simplex (66241)	chr12:52519848:T:C		Bchetnia, 2021
c.1130T>C	KRT5	Epidermolysis bullosa simplex (66303)	chr12:41583379:T:C		Bchetnia, 2021
c.6275_6276del	BRCA2	Familial cancer of breast (9318)	chr13:32340630del		Laberge, 2005
c.6085G>T	BRCA2	Familial cancer of breast (52008)	chr13:32340440:G:T		Laberge, 2005
c.2588dup	BRCA2	Familial cancer of breast (37793)	chr13:32336936dup		Laberge, 2005
del7.6kb	HEXA	Tay-Sachs disease (3891)	chr15:72370592-72378536del		Laberge, 2005
c.889C>T	PAH	Phenylketonuria (102885)	chr12:102851710:C:T		Laberge, 2005
c.*224CTG[758]	DMPK	Steinert myotonic dystrophy syndrome (188028)	chr19:45770204dup		Laberge, 2005
c.1222C>T	PAH	Phenylketonuria (577)	chr12:102840493:C:T		Laberge, 2005
c.93-21G>A	HBB	beta Thalassemia (15454)	chr11:5226820:G:A		Laberge, 2005
g.6725GAA[(200_900)]	FXN	Friedreich ataxia with retained reflexes (561195)	chr9:69037287dup		Laberge, 2005
c.3649_3650insA	BRCA1	Breast-ovarian cancer, familial, susceptibility to, 1 (125644)	chr17:43091881ins		Laberge, 2005
c.2834_2836delinsC	BRCA1	Breast-ovarian cancer, familial, susceptibility to, 1 (54694)	chr17:41244712delins		Laberge, 2005
c.1069G>T	FAH	Tyrosinemia type I (11871)	chr15:80181048:G:T		Scriver, 2001
c.3GGC[10]	PABPN1	Oculopharyngeal muscular dystrophy (279930)	chr14:23321471dup		Laberge, 2005
c.918_919insA	WNK1	Charcot-Marie-Tooth disease (637898)	chr12:813800ins		Laberge, 2005
c.194T>C	PAH	Phenylketonuria (636)	chr12:102894893:T:C	Variant not with RFD≥10%	Laberge, 2005
c.782G>A	PAH	Phenylketonuria (582)	chr12:102852875:G:A		Scriver, 2001
c.118C>T	HBB	beta Thalassemia (15402)	chr11:5226774:C:T		Laberge, 2005
c.845G>A	HFE	Hemochromatosis type 1 (9)	chr6:26092913:G:A		Laberge, 2005
Variants not considered in this study
c.6594delT	SACS	Charlevoix-Saguenay spastic ataxia (5512)	chr13:23335032del	Variant duplicate	Laberge, 2005
c.5254C>T	SACS	Charlevoix-Saguenay spastic ataxia (5513)	chr13:23336372:C:T		Laberge, 2005
c.3897T>G	LRPPRC	Leigh syndrome, French-Canadian type /Congenital lactic acidosis, Saguenay-Lac-Saint-Jean type (3110)	chr2:43974244:T:G		Laberge, 2005
c.1119C>T	LRPPRC	Leigh syndrome, French-Canadian type /Congenital lactic acidosis, Saguenay-Lac-Saint-Jean type (3110)	chr2:43974244:C:T		Laberge, 2005
621+1G>T	CFTR	Cystic fibrosis (38799)	chr7:117531115:G:T		Bchetnia, 2021
c.187C>G	HFE	Hemochromatosis type 1 (10)	chr6:26090951:C:G	Too frequent	Laberge, 2005
No mutation	PKLR	Pyruvate kinase deficiency (NA)	NA	Variant without any position	Cruz Marino, 2023
c.958delG	CYP27B1	Vitamin D-dependent rickets, type 1A (NA)	NA		Bchetnia, 2021
No mutation	SARDH	Sarcosinemia (NA)	NA		Cruz Marino, 2023
No mutation	HAL	Histidinemia (NA)	NA		Cruz Marino, 2023
del5kb	LDLR	Hypercholesterolemia, familial, 1 (NA)	NA		Laberge, 2005
Apo E2 allele	APOE	Familial dysbetalipoproteinemia (type III hyperlipoproteinemia) (NA)	NA		Bchetnia, 2021
nt1035incC	CTNS	Cystinosis (NA)	NA		Laberge, 2005
c.-128GGM[55_?]	FMR1	Fragile X syndrome (9972)	NA	X chromosome	Laberge, 2005
pas de mutation	S26W	X-linked hereditary neuropathy (NA)	NA		Laberge, 2005
